# Cost and social distancing dynamics in a mathematical model of COVID-19 with application to Ontario, Canada

**DOI:** 10.1101/2020.10.21.20217158

**Authors:** I. R. Moyles, J. M. Heffernan, J. D. Kong

## Abstract

A mathematical model of COVID-19 is presented where the decision to increase or decrease social distancing is modelled dynamically as a function of the measured active and total cases as well as the perceived cost of isolating. Along with the cost of isolation, we define an overburden healthcare cost and a total cost. We explore these costs by adjusting parameters that could change with policy decisions. We observe that two disease prevention practices, namely increasing isolation activity and increasing incentive to isolate do not always lead to optimal health outcomes. We demonstrate that this is due to the fatigue and cost of isolation. We further demonstrate that an increase in the number of lock-downs, each of shorter duration can lead to minimal costs. Our results are compared to case data in Ontario, Canada from March to August 2020 and details of expanding the results to other regions are presented.

**Subject Areas:** mathematical modelling, epidemiology, infectious diseases
