## Supplementary material for "Cost and social distancing dynamics in a mathematical model of COVID-19 with application to Ontario, Canada": Code: case info.xlsx

### Sheet: Experiment 1
Case	C	Mc
0	-	-	*baseline
1	Cc/4	Mc/4
2	Cc/2	Mc/4
3	Cc	Mc/4
4	2Cc	Mc/4
5	4Cc	Mc/4
6	Cc/4	Mc/2
7	Cc/2	Mc/2
8	Cc	Mc/2
9	2Cc	Mc/2
10	4Cc	Mc/2
11	Cc/4	Mc
12	Cc/2	Mc
13	Cc	Mc
14	2Cc	Mc
15	4Cc	Mc
16	Cc/4	2Mc
17	Cc/2	2Mc
18	Cc	2Mc
19	2Cc	2Mc
20	4Cc	2Mc
21	Cc/4	4Mc
22	Cc/2	4Mc
23	Cc	4Mc
24	2Cc	4Mc
25	4Cc	4Mc

### Sheet: Experiment 2
Case	C	eta
0	-	-	*baseline
1	Cc/4	eta/4
2	Cc/2	eta/4
3	Cc	eta/4
4	2Cc	eta/4
5	4Cc	eta/4
6	Cc/4	eta/2
7	Cc/2	eta/2
8	Cc	eta/2
9	2Cc	eta/2
10	4Cc	eta/2
11	Cc/4	eta
12	Cc/2	eta
13	Cc	eta
14	2Cc	eta
15	4Cc	eta
16	Cc/4	2eta
17	Cc/2	2eta
18	Cc	2eta
19	2Cc	2eta
20	4Cc	2eta
21	Cc/4	4eta
22	Cc/2	4eta
23	Cc	4eta
24	2Cc	4eta
25	4Cc	4eta
