## Supplementary material for "Cost and social distancing dynamics in a mathematical model of COVID-19 with application to Ontario, Canada": Code: relative_total-9010.xls

### Sheet: Sheet1
	$M_c^*/4$,$C_c^*/4$	$M_c^*/4$,$C_c^*/2$	$M_c^*/4$,$C_c^*$	$M_c^*/4$,$2C_c^*$	$M_c^*/4$,$4C_c^*$	$M_c^*/2$,$C_c^*/4$	$M_c^*/2$,$C_c^*/2$	$M_c^*/2$,$C_c^*$	$M_c^*/2$,$2C_c^*$	$M_c^*/2$,$4C_c^*$	$M_c^*$,$C_c^*/4$	$M_c^*$,$C_c^*/2$	$M_c^*$,$C_c^*$	$M_c^*$,$2C_c^*$	$M_c^*$,$4C_c^*$	$2M_c^*$,$C_c^*/4$	$2M_c^*$,$C_c^*/2$	$2M_c^*$,$C_c^*$	$2M_c^*$,$2C_c^*$	$2M_c^*$,$4C_c^*$	$4M_c^*$,$C_c^*/4$	$4M_c^*$,$C_c^*/2$	$4M_c^*$,$C_c^*$	$4M_c^*$,$2C_c^*$	$4M_c^*$,$4C_c^*$
$M_c^*/4$,$C_c^*/4$	1	1.001	1.017	1.039	1.084	0.997	1.001	1.01	1.032	1.082	0.993	0.999	0.995	1.008	1.044	0.981	0.973	0.984	0.998	1.049	0.963	0.933	0.912	0.927	0.977
$M_c^*/4$,$C_c^*/2$		1	1.016	1.038	1.083	0.997	1	1.009	1.031	1.081	0.993	0.999	0.994	1.008	1.044	0.98	0.972	0.984	0.998	1.049	0.962	0.933	0.911	0.926	0.977
$M_c^*/4$,$C_c^*$			1	1.021	1.066	0.981	0.984	0.993	1.015	1.064	0.977	0.983	0.979	0.992	1.027	0.964	0.957	0.968	0.981	1.032	0.947	0.918	0.897	0.911	0.961
$M_c^*/4$,$2C_c^*$				1	1.044	0.96	0.964	0.972	0.993	1.042	0.956	0.962	0.958	0.971	1.005	0.944	0.937	0.948	0.961	1.01	0.927	0.898	0.878	0.892	0.941
$M_c^*/4$,$4C_c^*$					1	0.92	0.924	0.932	0.952	0.998	0.916	0.922	0.918	0.93	0.963	0.905	0.898	0.908	0.921	0.968	0.888	0.861	0.841	0.855	0.901
$M_c^*/2$,$C_c^*/4$						1	1.004	1.013	1.035	1.085	0.996	1.002	0.998	1.011	1.047	0.983	0.975	0.987	1.001	1.052	0.965	0.936	0.914	0.929	0.98
$M_c^*/2$,$C_c^*/2$							1	1.009	1.031	1.081	0.992	0.998	0.994	1.007	1.043	0.98	0.972	0.983	0.997	1.048	0.962	0.932	0.911	0.926	0.976
$M_c^*/2$,$C_c^*$								1	1.022	1.072	0.984	0.989	0.985	0.999	1.034	0.971	0.963	0.975	0.988	1.039	0.953	0.924	0.903	0.918	0.968
$M_c^*/2$,$2C_c^*$									1	1.049	0.963	0.968	0.964	0.977	1.012	0.95	0.943	0.954	0.967	1.017	0.933	0.904	0.884	0.898	0.947
$M_c^*/2$,$4C_c^*$										1	0.918	0.923	0.92	0.932	0.965	0.906	0.899	0.91	0.922	0.97	0.89	0.862	0.843	0.856	0.903
$M_c^*$,$C_c^*/4$											1	1.006	1.002	1.015	1.051	0.987	0.979	0.991	1.005	1.057	0.969	0.939	0.918	0.933	0.984
$M_c^*$,$C_c^*/2$												1	0.996	1.009	1.045	0.981	0.974	0.985	0.999	1.05	0.964	0.934	0.913	0.928	0.978
$M_c^*$,$C_c^*$													1	1.013	1.049	0.986	0.978	0.989	1.003	1.055	0.968	0.938	0.917	0.931	0.982
$M_c^*$,$2C_c^*$														1	1.036	0.973	0.965	0.976	0.99	1.041	0.955	0.925	0.904	0.919	0.969
$M_c^*$,$4C_c^*$															1	0.939	0.932	0.942	0.956	1.005	0.922	0.894	0.873	0.887	0.936
$2M_c^*$,$C_c^*/4$																1	0.992	1.004	1.018	1.07	0.982	0.952	0.93	0.945	0.996
$2M_c^*$,$C_c^*/2$																	1	1.012	1.026	1.079	0.99	0.959	0.937	0.953	1.004
$2M_c^*$,$C_c^*$																		1	1.014	1.066	0.978	0.948	0.927	0.942	0.993
$2M_c^*$,$2C_c^*$																			1	1.052	0.965	0.935	0.914	0.929	0.979
$2M_c^*$,$4C_c^*$																				1	0.917	0.889	0.869	0.883	0.931
$4M_c^*$,$C_c^*/4$																					1	0.969	0.947	0.962	1.015
$4M_c^*$,$C_c^*/2$																						1	0.977	0.993	1.047
$4M_c^*$,$C_c^*$																							1	1.016	1.071
$4M_c^*$,$2C_c^*$																								1	1.054
$4M_c^*$,$4C_c^*$																									1
